# *CREBRF* rs373863828 minimally regulates gene expression in subcutaneous adipose tissue of Samoan adults

**DOI:** 10.64898/2026.09.21.26363571

**Authors:** Samantha L. Manna, Anna C. Rivara, Angela T. Prescott, Corina S. Penaia, Muagututia Sefuiva Reupena, Take Naseri, Satupaitea Viali, Melania Selu, Gloria Siufaga, Kima Faasalele-Savusa, Folla Unasa, Vaimoana Lupematisila, Alysa Pomer, Elizabeth C. Lawrence, Jenna C. Carlson, Emily M. Russell, Mohanraj Krishnan, Katie L. Whytock, Lacey W. Heinsberg, Erin E. Kershaw, Ryan L. Minster, Daniel E. Weeks, Stephen T. McGarvey, Nicola L. Hawley, Zsolt Urban

**Affiliations:** Center for Craniofacial and Dental Genetics, Department of Oral and Craniofacial Sciences, School of Dental Medicine, University of Pittsburgh, Pittsburgh, PA, USA; Department of Human Genetics, School of Public Health, University of Pittsburgh, Pittsburgh, PA, USA; Department of Social and Behavioral Sciences, O’Donnell School of Public Health, University of Texas Southwestern Medical Center, Dallas, TX, USA; Department of Plastic and Reconstructive Surgery, University of Pittsburgh Medical Center, Pittsburgh, PA, USA; Department of Health Policy and Management, Fielding School of Public Health, University of California, Los Angeles, Los Angeles, CA, USA; Lutia I Puava Ae Mapu I Fagalele, Apia, Samoa; Ministry of Health, Apia, Samoa; Oceania University of Medicine, Samoa; Department of Chronic Disease Epidemiology, Yale School of Public Health, New Haven, CT, USA; Obesity, Lifestyle and Genetic Adaptations Study Group, Apia, Samoa; Center for Surgery and Public Health, Brigham and Women’s Hospital, Boston, MA, USA; Department of Biostatistics and Health Data Science, School of Public Health, University of Pittsburgh, Pittsburgh, PA, USA; Department of Biobehavioral Health, Pennsylvania State University, State College, PA, USA; Department of Epidemiology, University of North Carolina at Chapel Hill, Chapel Hill, NC, USA; Translational Research Institute, AdventHealth, Orlando, Florida, USA; Department of Health Promotion and Development, School of Nursing, University of Pittsburgh, Pittsburgh, PA, USA; Division of Endocrinology and Metabolism, Department of Medicine, School of Medicine, University of Pittsburgh, Pittsburgh, PA, USA; Center for Global Public Health, Department of Epidemiology, Brown University School of Public Health, Providence, RI, USA; Department of Anthropology, Brown University, Providence, RI, US

## Abstract

A population-specific missense variant, rs373863828 (G>A, p.Arg457Gln), has been identified in Pacific Islanders and is associated with increased body mass index and lower odds of type 2 diabetes. However, the mechanism underlying these associations is unknown. The variant is located in exon 5 of *CREBRF*, a gene which is rapidly upregulated in response to nutrient deprivation. This study aimed to assess the effect of rs373863828 on gene expression in adipose tissue from Samoan adults from the *Soifua Manuia* (“Good Health”) study. Needle subcutaneous adipose (upper buttock) biopsies were obtained in Apia, Samoa, from fasting Samoans without diabetes. RNA isolated from adipose tissue (n=91, 65.9% female) was subjected to bulk paired-end mRNA-sequencing (2×150 base pair). Differential gene expression among the three rs373863828 genotypes (GG, AG, AA) was assessed using a likelihood-ratio test implemented in DESeq2, and overrepresentation analysis for significant differentially expressed genes (DEGs) (*p_adj_* < 0.1) was performed with clusterProfiler and oRG.DB. Bulk expression was deconvoluted to determine the cell type composition of the adipose tissue. Twenty-two DEGs were associated with rs373863828 genotype including *CBX7* (*p_adj_*=0.026) and *SELENOM* (*p_adj_*= 0.004), both of which have roles in adipogenesis and metabolism. A single expression profile comprising 13 of the 22 DEGs corresponding to *CREBRF* genotype was identified, and overrepresentation analysis supported this finding, with terms such as “keratinocyte differentiation” and “skin development” enriched among significant DEGs. However, PERMANOVA of adipose cell type proportions showed no difference (*p* > 0.05) among the three genotypes. rs373863828 genotype was associated with expression of 22 genes in whole subcutaneous adipose tissue of this sample of fasting Samoan adults without diabetes. Future work should assess cell- and tissue-specific rs373863828 genotype effects using a combination of single-cell approaches and human cell models with perturbations associated with nutritional stress.

**AUTHOR SUMMARY:** A genetic variant (change in DNA, G >A) is associated with higher body mass index and lower risk for type 2 diabetes. This variant, called rs373863828, is only present in people of Pacific Islander ancestry, who are underrepresented in genetic and genomic studies, and is in the *CREBRF* gene, which is not well-understood. Studies in mice, flies, and cells from humans and mice suggest *CREBRF* is important for cellular growth and stress response, and that rs373863828 increases these functions. In this study, we tested the hypothesis that *CREBRF* affects these cellular processes by controlling gene expression—how genes are “turned on or off” –in fat tissue from Samoan adults as part of the *Soifua Manuia* (“Good Health”) study. We found 22 genes that were affected by how many G to A changes (0, 1, or 2) an individual has at this position in *CREBRF*. We also found that the variant did not affect the proportion of the cell types that make up adipose tissue. This work helps us to better understand the function of the *CREBRF* gene in human fat and gives some clues about how the variant affects BMI and type 2 diabetes risk in healthy Samoan adults.
