## Supplemental Table 1 for "*CREBRF* rs373863828 minimally regulates gene expression in subcutaneous adipose tissue of Samoan adults"

### Sheet: Sheet1
Supplemental Table 1. Differentially associated genes (DEGs) for each enriched ontology identified with clusterProfiler (Figure 5).
ONTOLOGY	ID	Description	GeneRatio	BgRatio	RichFactor	FoldEnrichment	zScore	pvalue	p.adjust	qvalue	geneID	Count
BP	GO:0030216	keratinocyte differentiation	5/21	187/21468	0.0267379679144385	27.3338426279603	11.3175148470808	8.63708075114995e-07	0.000412852459904968	0.000306389075067109	KRT1/KRT10/KRT14/SCEL/FLG	5
BP	GO:0018149	peptide cross-linking	3/21	30/21468	0.1	102.228571428571	17.3613563658362	3.21986885761863e-06	0.000769548656970852	0.000571103055272357	KRT1/KRT10/FLG	3
BP	GO:0009913	epidermal cell differentiation	5/21	271/21468	0.018450184501845	18.8613600421718	9.25921183320952	5.32748992477832e-06	0.000848846728014679	0.000629952317421155	KRT1/KRT10/KRT14/SCEL/FLG	5
BP	GO:0043588	skin development	5/21	357/21468	0.0140056022408964	14.3177270908363	7.94002492616372	2.02092686724317e-05	0.00241500760635559	0.00179224303752881	KRT1/KRT10/KRT14/SCEL/FLG	5
BP	GO:0008544	epidermis development	5/21	437/21468	0.011441647597254	11.6966328865642	7.06919395293592	5.30991917465966e-05	0.00507628273097463	0.0037672479197059	KRT1/KRT10/KRT14/SCEL/FLG	5
BP	GO:0045109	intermediate filament organization	3/21	88/21468	0.0340909090909091	34.8506493506493	9.95672562041815	8.39109262011579e-05	0.00668490378735891	0.00496104949645442	KRT1/KRT10/KRT14	3
BP	GO:0045104	intermediate filament cytoskeleton organization	3/21	112/21468	0.0267857142857143	27.3826530612245	8.75950512939607	0.000171671291758796	0.010051299096451	0.00745934330654921	KRT1/KRT10/KRT14	3
BP	GO:0045103	intermediate filament-based process	3/21	113/21468	0.0265486725663717	27.1403286978508	8.71791294080043	0.000176242385925764	0.010051299096451	0.00745934330654921	KRT1/KRT10/KRT14	3
BP	GO:0051290	protein heterotetramerization	2/21	21/21468	0.0952380952380952	97.3605442176871	13.8241254165927	0.000189250401397614	0.010051299096451	0.00745934330654921	KRT1/KRT10	2
BP	GO:0061436	establishment of skin barrier	2/21	35/21468	0.0571428571428571	58.4163265306122	10.6375102828602	0.000531801110257492	0.0254200930703081	0.0188649446480815	KRT1/FLG	2
BP	GO:0051291	protein heterooligomerization	2/21	38/21468	0.0526315789473684	53.8045112781955	10.1944497581926	0.000627219556060448	0.0272555407088086	0.0202270804203226	KRT1/KRT10	2
CC	GO:0001533	cornified envelope	6/21	66/22654	0.0909090909090909	98.0692640692641	24.0556038650503	2.53992365452063e-11	1.70174884852882e-09	1.22985776955736e-09	KRT1/KRT10/DSG1/KRT14/SCEL/FLG	6
CC	GO:0045095	keratin filament	3/21	138/22654	0.0217391304347826	23.4513457556936	8.05819457054378	0.000271438028893147	0.00909317396792041	0.00657165754162355	KRT1/KRT10/KRT14	3
CC	GO:0033017	sarcoplasmic reticulum membrane	2/21	44/22654	0.0454545454545455	49.034632034632	9.71475770557056	0.000756266666623065	0.0168899555545818	0.0122064093560214	AKAP6/TMEM109	2
CC	GO:0016529	sarcoplasmic reticulum	2/21	78/22654	0.0256410256410256	27.6605616605617	7.18446685913164	0.00235558048400507	0.0369567436838855	0.0267087228508835	AKAP6/TMEM109	2
CC	GO:0005882	intermediate filament	3/21	308/22654	0.00974025974025974	10.5074211502783	5.11728542887531	0.00276045531322904	0.0369567436838855	0.0267087228508835	KRT1/KRT10/KRT14	3
CC	GO:0016528	sarcoplasm	2/21	98/22654	0.0204081632653061	22.0155490767736	6.35073782660219	0.00368695339361603	0.0369567436838855	0.0267087228508835	AKAP6/TMEM109	2
CC	GO:0045111	intermediate filament cytoskeleton	3/21	347/22654	0.00864553314121038	9.32647179909428	4.7610924804656	0.00386115232518207	0.0369567436838855	0.0267087228508835	KRT1/KRT10/KRT14	3
MF	GO:0030280	structural constituent of skin epidermis	3/21	38/21348	0.0789473684210526	80.2556390977443	15.3441711410667	6.76882016981504e-06	0.000439973311037978	0.000306378176107418	KRT1/KRT10/FLG	3
